# FUS Mislocalization Rewires a Cortical Gene Network to Drive Cognitive and Behavioral Impairment in ALS

**DOI:** 10.1101/2025.06.16.25329673

**Authors:** Raphaelle Cassel, Félicie Lorenc, Aurélie Bombardier, Claudia De Tapia, Stéphane Dieterle, Cláudio Gouveia Roque, Christopher A. Jackson, Geoffrey Stuart-Lopez, Caroline Rouaux, Simon J. Guillot, Marie-Christine Birling, Pascal Kessler, Maurizio Grassano, Bryan Traynor, Adriano Chio, Raju Roy, James Shorter, Fergal M. Waldron, Jenna M. Gregory, Hemali Phatnani, Luc Dupuis, Salim Megat

**Affiliations:** Université de Strasbourg, Inserm, Strasbourg Translational Neuroscience and Psychiatry, UMR-S1329, Centre de Recherches en Biomédecine; Strasbourg, France; Center for Genomics of Neurodegenerative Disease, New York Genome Center, 101 Avenue of the Americas, New York, NY 10013, USA; PHENOMIN-Institut Clinique de la Souris, Université de Strasbourg, Illkirch, France; Université de Strasbourg, INSERM, UMS 38, Imaging Core Facility PIC-STRA, CRBS, Strasbourg, France; ALS Center ‘‘Rita Levi Montalcini’’ Department of Neuroscience, University of Turin, Turin, Italy; Neuromuscular Diseases Research Section, National Institute on Aging (NIA), National Institutes of Health (NIH), Bethesda, MD 20892, USA; Department of Neurology, Johns Hopkins University School of Medicine, Baltimore, MD 21287, USA; NINDS, NIH, Bethesda, MD 20892, USA; ASO Therapeutics Laboratory, National Center for Advancing Translational Sciences, NIH, Rockville, MD 20850, USA; Department of Biochemistry and Biophysics, Perelman School of Medicine, University of Pennsylvania, Philadelphia, PA 19104. U.S.A; Institute of Medical Sciences, University of Aberdeen, UK; Department of Neurology, Center for Translational and Computational Neuroimmunology, Columbia University, New York, NY 10032, USA

**Author notes:** Equal contribution (Luc Dupuis, Salim Megat). Lead contact: Luc DUPUIS.

**Keywords:** Amyotrophic lateral sclerosis, fronto-temporal dementia, cognitive impairment, behavioral impairment, mouse models, genetics, single cell biology

## Abstract

Cognitive and behavioral impairment affects up to half of individuals with amyotrophic lateral sclerosis (ALS), but their molecular origin remains unresolved. Here, we identify mislocalization of the RNA-binding protein FUS in cortical neurons as a defining feature in ALS patients with cognitive impairment (ALS-ci). Selective mislocalization of FUS in adult cortical projection neurons in mice is sufficient to trigger ALS-ci– and ALS with behavioral impairment (ALS-bi)–like phenotypes, including deficits in sociability, and neurodegeneration. Single-nucleus transcriptomics reveal a conserved FUS-dependent gene network downregulated in these mice and ALS-ci patients. This regulon is enriched for ALS genetic risk factors and newly implicates *FBXO16* in ALS-bi. Carriers of protein-truncating *FBXO16* variants display behavioral abnormalities, frontotemporal atrophy, and increased levels of dementia-linked biomarkers. These findings define a neuron-intrinsic mechanism for cognitive and behavioral dysfunction in ALS and nominate FUS mislocalization and its downstream gene network as therapeutic targets.

**Graphical abstract:** 

**Highlights:**

- Transcriptional fingerprint of FUS mislocalization is observed in cortical projection neurons of ALS patients
- FUS mislocalization leads to downregulation in cortical projection neurons of a cross-species conserved regulon shared with TDP43
- FUS mislocalization in adult cortical projection neurons is sufficient to trigger ALS related cognitive and behavioral impairment in mouse models
- FUS is mislocalized and the FUS regulon is downregulated in ALS patients with cognitive impairment
- The FUS regulon is enriched in genetic risk factors for cognitive and behavioral impairment in ALS
- Carriers of protein truncating variants of *FBXO16*, one of the FUS regulon genes, display behavioral, imaging and biochemical markers of ALS with behavioral impairment.
