## Supplementary material for "FUS Mislocalization Rewires a Cortical Gene Network to Drive Cognitive and Behavioral Impairment in ALS": Table S1

ABCA3
ABCA7
ABCC4
ABL1
ABLIM1
ABLIM2
ABRACL
ACAN
ACAP3
ACBD6
ACER2
ADAM23
ADAMTS18
ADAR
ADCY2
ADD2
ADD3
ADGRB1
ADGRL3
AFDN
AFF1
AFF3
AFF4
AGAP2
AGL
AGPAT1
AKAP10
ALDH18A1
ALDH7A1
ALKBH3
ALKBH6
AMZ2
ANGPT1
ANKRD28
ANKRD44
ANKS3
ANKS6
ANKZF1
ANO10
AP3B1
AP3S1
AP3S2
AP4S1
AQR
ARFGAP1
ARHGAP12
ARHGAP18
ARHGAP26
ARHGDIA
ARHGEF17
ARHGEF3
ARHGEF7
ARID3A
ARID3B
ARL5A
ARL6IP6
ARMC2
ARMC7
ARMH3
ARMT1
ARPP21
ARRB1
ARRDC3
ASAP1
ASCC3
ASH2L
ASIC1
ASPH
ATAD3A
ATCAY
ATL2
ATP13A1
ATP2B2
ATP9A
B4GALT5
BACH1
BAP1
BCL11A
BCL7A
BCL7B
BDH1
BEGAIN
BICD1
BMPR2
BRD4
BRINP1
BRINP2
BRINP3
BRSK2
BRWD1
BTBD3
C19orf12
C1orf159
C1orf50
C20orf204
C2orf42
C2orf72
C9orf72
C9orf85
CA11
CABCOCO1
CACNA2D3
CACNB4
CALCOCO1
CASC3
CASP8AP2
CAT
CAVIN4
CBLN4
CBX7
CCAR1
CCBE1
CCDC136
CCDC14
CCDC146
CCDC149
CCDC186
CCDC191
CCDC28A
CCDC88B
CCDC92
CCKBR
CCNH
CCNJ
CD320
CDC73
CDH11
CDH18
CDIP1
CDK16
CDKN2AIPNL
CENPA
CENPP
CEP104
CEP295
CEP85L
CES5A
CFAP221
CFAP43
CFAP65
CHCHD3
CHL1
CHST12
CKAP5
CLASP1
CLCN7
CLINT1
CLIP2
CLIP3
CLOCK
CLPB
CLSTN3
CNIH3
CNTN6
COL16A1
COL27A1
COL6A1
COPS2
COQ9
CPEB4
CPLANE1
CRCP
CREBRF
CRIM1
CRTC1
CRYL1
CSMD1
CSRNP3
CTBP1
CTDSPL
CTNNAL1
CTPS2
CWC27
CX3CL1
CYBC1
CYP7B1
DACT3
DAGLB
DCHS2
DCP1A
DCP1B
DCTN5
DDAH1
DDX23
DDX42
DECR1
DEDD
DGKZ
DGLUCY
DHRS7B
DHX30
DICER1
DISP2
DLG4
DLGAP4
DMD
DNAH1
DNAJC5
DNM1L
DNMBP
DOK4
DUSP1
DVL2
DZIP1L
DZIP3
ECHDC1
EDC3
EEF2K
EFHD1
EFNA5
EFTUD2
EHBP1
EHMT1
EIF1AD
ELAVL1
ELAVL3
EPB41
EPHA10
EPHB3
EPN1
ERBB4
ERCC4
ERCC8
ERI1
ERICH6
ETFA
ETV1
ETV3
EWSR1
EXTL1
EZH2
FADS2
FADS3
FAF2
FAM120B
FAM124A
FAM13A
FAM161A
FAM168A
FAM168B
FAM172A
FAM184A
FAM185A
FAM219B
FAM76A
FARP1
FAT3
FBRS
FBRSL1
FBXL18
FBXL19
FBXO16
FBXO27
FHOD3
FKBP14
FKBP4
FLAD1
FLNA
FNBP1L
FNDC3B
FRS2
FSTL3
FUBP1
FUS
FUT9
GABRB1
GALNT11
GALNT17
GALNT3
GAREM1
GBA
GCDH
GEMIN2
GFER
GGA3
GIGYF1
GINS1
GIPC2
GK5
GNA12
GOLGA7B
GORAB
GPATCH2
GPBP1L1
GPC1
GPM6A
GRIA1
GRIK2
GRK3
GRM2
GRM4
GTF2H1
HACD1
HELLS
HHAT
HIVEP1
HLCS
HMGCLL1
HNMT
HOMER2
HOOK3
HPRT1
HR
HRH3
HS6ST1
HTT
HUWE1
ID2
IDH2
IDH3A
IFITM10
IGLON5
IGSF21
IGSF9B
IL34
ILKAP
ILVBL
INPP4A
INPPL1
INTS3
IP6K1
IPO8
IPO9
IPP
IRS2
ISG20L2
IST1
ITFG1
ITGAV
ITPKC
IVD
IWS1
JAK3
KALRN
KANSL3
KATNB1
KBTBD11
KCNAB2
KCNH3
KCNMA1
KCNMB4
KCTD17
KIAA0586
KIAA0895L
KIAA2013
KIAA2026
KIF23
KIF5A
KLHDC10
KLHDC4
KLHL18
KLHL20
KLHL7
KMT2D
KNDC1
KREMEN1
KRI1
LANCL3
LEMD1
LGR4
LHFPL4
LHFPL6
LIMK1
LIN37
LIN7A
LMO3
LPCAT4
LPIN1
LRBA
LRFN3
LRFN4
LRRC36
LRRC49
LRRTM4
LRSAM1
LSAMP
LTBP3
LUC7L
MADD
MAML1
MAML2
MAOB
MAP2
MAP3K3
MAP3K4
MAP3K5
MAP4
MAP7D1
MAPK1
MAPK10
MARK2
MARK4
MATK
MATN4
MAVS
MCCC1
MCRIP1
MCRIP2
MDM1
MDM4
MED28
MFSD13A
MGME1
MIB2
MIER2
MIGA2
MIIP
MKNK1
MLLT6
MOB1B
MOK
MPND
MPPED2
MPZL1
MRO
MRPL12
MRPS27
MTA1
MTBP
MXI1
MYH9
MYO9A
NAA35
NAV2
NBAS
NBEAL1
NCAPG2
NCBP3
NCK1
NCOA1
NCOR1
NCOR2
NECTIN3
NEDD4L
NEK1
NELFA
NELFB
NEUROD2
NFAT5
NFKBIZ
NIPSNAP1
NISCH
NKTR
NME7
NOL10
NOL11
NOP2
NPAS3
NPEPPS
NQO2
NR1H3
NR2C1
NSUN2
NSUN6
NT5M
NUDCD3
NUMBL
NVL
NXF1
OBSL1
ODF2
OGDH
OLFM1
OPA1
ORAI2
OSBP2
OTX1
P3H2
P3H3
P3H4
PACRG
PACS1
PALB2
PAM
PARD3B
PARP11
PARP12
PATJ
PBDC1
PBX1
PCDH15
PCDH7
PCDH9
PCSK5
PCTP
PCYOX1L
PDE1A
PDPK1
PER2
PEX19
PFAS
PFKFB3
PHACTR3
PHF14
PI4KA
PIM1
PIP4K2B
PIP5K1C
PITPNM2
PITRM1
PKDCC
PLCD4
PLD3
PLEC
PLOD2
PLPP7
PLXDC1
PLXNC1
PNPLA8
POLL
POR
POU2F1
PPIE
PPIP5K1
PPM1K
PPP1R10
PPP1R12A
PPP1R42
PREX2
PRKAB1
PRKAR1B
PRKCA
PRMT3
PRPF40A
PSD
PSMD13
PTCD2
PTGFRN
PTK2B
PTOV1
PTPN14
PTPN5
PTPRN
PTPRO
PURA
QRICH1
QSOX1
R3HDM1
RAB26
RAB37
RAB6A
RAB7B
RAB9B
RABGAP1
RACGAP1
RAD51D
RAVER2
RBBP5
RBM10
RBM25
RELCH
REV3L
RGL2
RGMA
RGP1
RIC1
RILPL1
RIMS2
RIMS4
RIN1
RNF123
RNF157
RNF180
RNF19A
RNGTT
RNPEPL1
RSPRY1
RSU1
RUFY3
RWDD4
SAC3D1
SAMD4B
SARM1
SBNO2
SCAPER
SCARB1
SCFD1
SCLY
SCYL1
SDE2
SDF4
SDHAF2
SEC23IP
SEC63
SEMA6C
SENP6
SESN1
SF3B4
SFXN5
SGCD
SGCZ
SGIP1
SH3GL1
SH3GLB2
SH3RF1
SHQ1
SIMC1
SLC16A14
SLC25A24
SLC27A1
SLC2A12
SLC36A4
SLC37A4
SLC39A10
SLC39A8
SLC3A2
SLC40A1
SLC4A4
SLC7A8
SLC9A3R1
SLCO4A1
SLIT1
SLITRK3
SMAD3
SMAD5
SMG7
SMPD1
SMURF2
SMYD3
SMYD5
SNAP91
SP4
SPATA48
SPATA5
SPATA7
SPEG
SPIDR
SPINDOC
SPON1
SPPL2B
SPTBN2
SREBF1
SRRM3
SRSF3
SRSF4
SS18L1
STRN3
STRN4
STX1A
STX8
SUFU
SUGP2
SUMF1
SUN1
SYNE1
SYT7
TAB3
TAF4
TAF6L
TBC1D10B
TBC1D17
TBC1D2
TBKBP1
TCERG1
TCERG1L
TCOF1
TCP11L1
TDRD3
TEAD1
TEC
TEKT1
TEX26
TEX9
TFRC
TMCO6
TMEM120B
TMEM121
TMEM130
TMEM138
TMEM44
TMEM50B
TMEM63B
TMEM67
TMPRSS5
TNKS2
TOGARAM1
TOR1AIP2
TP53BP2
TPP1
TRIM33
TRMT2B
TRMU
TRPC4AP
TRPM3
TRPM4
TSC1
TSC22D2
TSPAN3
TSPAN9
TSPOAP1
TTLL12
TUB
U2SURP
UAP1
UBA5
UBE2J1
UBE2Q1
UBE2Q2
UBLCP1
UBN2
UBOX5
UBR1
UBTD1
UNC80
UPRT
UQCRC2
URGCP
USF2
USP25
USP4
VARS2
VPS13D
VPS39
VPS45
VPS53
WAPL
WASF3
WDFY2
WDR4
WDR47
WDR75
WDR90
WDR93
WWOX
XPO6
YTHDF2
ZBED3
ZBTB10
ZC3H7A
ZDHHC18
ZDHHC21
ZEB1
ZFP64
ZFR2
ZFYVE28
ZHX3
ZMYND11
ZSCAN20
