## Supplementary material for "FUS Mislocalization Rewires a Cortical Gene Network to Drive Cognitive and Behavioral Impairment in ALS": Table S2

X	mean	sd	rank	colors
AARS	0.00222836244929856	0.109159705596806	94	#969696
AATF	0.0537887184989222	0.0527781314559775	175	#969696
ABCF1	0.0314335683549659	0.0134449819491437	143	#969696
ABT1	-0.0852588425987218	0.107967939254781	19	#969696
ADAR	-0.0817165012356965	0.220063505483856	21	#969696
AGGF1	0.0748454315360282	0.0388294918533063	194	#969696
AGO1	-0.032664889962505	0.0673871217683551	59	#969696
AGO2	0.000614338253076475	0.138522506309655	91	#969696
AGO3	-0.0401765570806277	0.164932431913903	51	#969696
AKAP1	0.01495310010577	0.0903141719337867	115	#969696
AKAP8	0.0115221356075004	0.0532783521093517	106	#969696
AKAP8L	0.114024766578814	0.0185675979236598	212	#969696
APOBEC3C	0.0422652925748679	0.0871105673661835	160	#969696
AQR	-0.07556158761893	0.0114050438611486	25	#969696
ASCC1	-0.00840083002756378	0.0373537345282733	80	#969696
ATP5C1	0.0612828447518801	0.110808432519986	181	#969696
AUH	0.11609201110129	0.0194177313863392	214	#969696
BCCIP	0.0174212738413128	0.125973677490363	121	#969696
BCLAF1	-0.0572228723769516	0.0299867906942648	35	#969696
BOP1	-0.0262598443563462	0.112648336822607	66	#969696
BUD13	-0.0245846713688243	0.0589917443141524	68	#969696
CCAR1	-0.0228221861882987	0.076440998205936	70	#969696
CCAR2	0.0983397036185977	0.099043801009792	206	#969696
CCDC124	-0.0249205505752079	0.161351303968677	67	#969696
CELF1	0.00241761704659789	0.0520376185946647	95	#969696
CKAP4	-0.0635671685466675	0.0317171613561632	31	#969696
CNOT7	0.0159693651226538	0.0370294168877394	119	#969696
CNOT8	-0.0448995135059429	0.0174161364080084	43	#969696
CPEB4	0.027814652864685	0.0301226483709148	140	#969696
CPSF6	-0.000702380774708107	0.0378724825575021	89	#969696
CPSF7	0.0348633587132157	0.0468741773159866	148	#969696
CSTF2	-0.0915604125711423	0.0178699391022541	16	#969696
CSTF2T	0.026811480762459	0.0880036857425557	137	#969696
DAZAP1	0.033346389080088	0.0286074548396617	146	#969696
DDX1	0.0217782806619148	0.0656531367744309	133	#969696
DDX19B	0.0473792018156379	0.00584009906961832	168	#969696
DDX24	0.0209327687260846	0.0113711665431111	131	#969696
DDX27	0.00452331174448785	0.0366964959132495	98	#969696
DDX28	0.0649873431996173	0.0580765419649191	184	#969696
DDX3X	-0.00872215850832263	0.0479208002173113	79	#969696
DDX47	-0.0759724277974048	0.167521874497815	24	#969696
DDX51	0.0389716877704184	0.0594949921016735	151	#969696
DDX52	0.0267900270768291	0.0152304367469715	136	#969696
DDX55	-0.0413557459811583	0.131845498900728	48	#969696
DHX30	-0.0486671347720568	0.00675374861179614	42	#969696
DKC1	0.0836596818276472	0.044193286540308	198	#969696
DNAJC2	0.0442792496094473	0.0327765292977928	164	#969696
DNAJC21	-0.0639499553364521	0.0749640960842826	30	#969696
DROSHA	0.0804174659993424	0.0330393496750008	197	#969696
EEF2	0.0178195091875163	0.056970425773073	125	#969696
EFTUD2	-0.0796313169487726	0.0258595280894435	22	#969696
EIF2S1	0.00998953582660864	0.0369771572443379	103	#969696
EIF2S2	-0.00969326876214792	0.0141288159760378	78	#969696
EIF3A	-0.154999952295896	0.0716136910328848	3	#969696
EIF3D	0.0119420217397446	0.117899905769405	109	#969696
EIF3G	0.0414260091889864	0.0516747791710724	156	#969696
EIF4B	0.012683782222692	0.0287609334182905	112	#969696
EIF4G1	0.0613855018001489	0.020617167035976	182	#969696
EIF4G2	0.0465315269567223	0.0681997237851057	167	#969696
ESF1	0.0176912352572912	0.11793666796093	124	#969696
EWSR1	-0.00708958149368479	0.00223420733443262	83	#969696
EXOSC9	0.0654739903055401	0.107683653093298	185	#969696
FAM120A	-0.0947657072093567	0.149986617259482	13	#969696
FASTKD2	-0.0325356498579994	0.0480319151643332	60	#969696
FIP1L1	0.0911917467356405	0.0128512032088162	201	#969696
FKBP4	-0.0680146054089149	0.0397912502284596	28	#969696
FMR1	0.041211449187294	0.042464681413176	155	#969696
FTO	-0.0518211629348212	0.0563164160092443	38	#969696
FUBP1	-0.05466465412606	0.0632148907562339	37	#969696
FUS	-0.118167134260894	0.0197062821483959	8	#8DD3C7
FXR1	0.0118761345814786	0.00575551505026605	108	#969696
FXR2	-0.20169818267937	0.00232358223196842	1	#969696
G3BP2	-0.15416926239803	0.0126788700076123	4	#969696
GEMIN5	-0.0400888286466003	0.153356132649735	52	#969696
GLRX3	0.0138601960621142	0.0785474746781179	113	#969696
GPKOW	-0.0829141948564539	0.0172033599025578	20	#969696
GRSF1	-0.0924117542437764	0.137380095500152	14	#969696
GRWD1	-0.00773540474634929	0.0242595979435771	82	#969696
GTF2F1	0.0417353725713603	0.0360909189306068	158	#969696
HDGF	-0.0332481224050339	0.00588243975784163	58	#969696
HLTF	-0.00189334969887972	0.0837414283239367	88	#969696
HNRNPA0	0.0280427554272588	0.0189266024725373	142	#969696
HNRNPA1	0.0187543540242041	0.097986265848565	128	#969696
HNRNPA2B1	0.00833610129991687	0.0696580307976573	101	#969696
HNRNPAB	0.0422255667808168	0.0767126300733977	159	#969696
HNRNPF	-0.0270097187120705	0.226484826411319	64	#969696
HNRNPK	0.0270181441164556	0.0114932159827937	138	#969696
HNRNPL	-0.0337398926865892	0.044836493942395	57	#969696
HNRNPM	0.0121687714207795	0.0695314291347845	111	#969696
HNRNPU	-0.145058874535573	0.195431938674887	6	#969696
HNRNPUL1	0.0198012598527104	0.0584018837089761	129	#969696
HSPD1	0.0995708167917178	0.0642765762457885	208	#969696
IGF2BP2	0.0715934967309258	0.0204514242286749	190	#969696
IGF2BP3	0.0151026208641853	0.059917586900283	116	#969696
ILF2	0.0118060653463606	0.0427564381813277	107	#969696
ILF3	-0.0177886403536501	0.026163051197011	73	#969696
KHDRBS1	-0.0229628245868211	0.00285108623610011	69	#969696
KHSRP	0.000263106605747979	0.00685438924502128	90	#969696
KIF1C	0.073352047925621	0.0353450541633038	191	#969696
KRR1	-0.0565535228391202	0.00865574198875475	36	#969696
LARP4	0.120958392046979	0.0508552066802506	215	#969696
LARP7	0.05123362301396	0.0382537301665895	173	#969696
LIN28B	0.00274593594041006	0.0739088975796836	96	#969696
LSM11	0.0442668441991865	0.0544946998324567	163	#969696
MAGOH	0.01609356416077	0.161660666937506	120	#969696
MAK16	0.0513596476763718	0.0536859737682876	174	#969696
MARK2	-0.077557806388794	0.030384740243201	23	#969696
MATR3	0.04014218277885	0.0253660494200591	152	#969696
MBNL1	0.0840245883976223	0.00824722628411421	199	#969696
METAP2	-0.00818960405250822	0.0485043184151034	81	#969696
MSI2	-0.0348055652152192	0.210614931312484	55	#969696
MTPAP	-0.150746073499962	0.0066888237648402	5	#969696
NAA15	-0.00599641932555438	0.114696415832822	85	#969696
NCBP2	0.0337805563727881	0.0687919527786671	147	#969696
NELFE	-0.0421230423134396	0.064642709580285	46	#969696
NFX1	-0.003958325167088	0.0541583445494975	87	#969696
NKRF	0.0489195469187836	0.0615350813755303	171	#969696
NOL12	0.115680645781538	0.0845823047574096	213	#969696
NONO	0.048312632420476	0.132632976947046	170	#969696
NSUN2	-0.028375505819034	0.0737021875100379	63	#969696
NUFIP2	0.0604567603791877	0.00758253569994845	180	#969696
NUP35	-0.00608594387459785	0.093071428684268	84	#969696
NUSAP1	0.0227306922838321	0.0784450277668893	134	#969696
PA2G4	0.0938004140825656	0.0395626688688692	204	#969696
PABPC1	0.0676160021326458	0.0281406646963916	188	#969696
PABPC4	-0.014071830017762	0.00326789676332589	75	#969696
PABPN1	0.0119578582115742	0.0126560658830122	110	#969696
PAPOLA	-0.122002090615914	0.0359670550502971	7	#969696
PARN	0.0176273019964714	0.0271374377051059	123	#969696
PCBP1	0.0655548276121058	0.0298919028277348	186	#969696
PCBP2	-0.0870062496364884	0.0947675305434368	18	#969696
PHF6	0.000748465205106241	0.204459540428927	93	#969696
PKM	0.0323374119704034	0.0468020365633067	144	#969696
PNPT1	0.0774630336106512	0.101262308328896	195	#969696
POLR2G	-0.0684161114144003	0.136620073337145	27	#969696
PPIG	0.104602343543284	0.0912498178259584	209	#969696
PPIL4	0.0692000436413584	0.0789334179013434	189	#969696
PPP1R8	0.0489204429635113	0.050101160693935	172	#969696
PRPF4	-0.0392161575733713	0.0436101397508287	54	#969696
PRPF6	0.0271441779677567	0.0430200547462194	139	#969696
PSIP1	-0.0194223790971914	0.0444165367497253	71	#969696
PTBP1	0.0181384538179799	0.03040532973649	126	#969696
PUF60	-0.0344176174590853	0.0559430408802471	56	#969696
PUM1	0.091843081916108	0.0937394030151932	202	#969696
PUM2	-0.0404347204809516	0.0386907555047071	50	#969696
PUS1	0.150504780752935	0.115381817579313	217	#969696
QKI	0.0231240172237478	0.0569540209791665	135	#969696
RAVER1	-0.0582892476210127	0.0853565169998036	34	#969696
RBFOX2	0.0101039556793521	0.0401994519991332	104	#969696
RBM15	0.0740259928994171	0.0771699001914131	192	#969696
RBM17	0.092290097872913	0.0126699622822342	203	#969696
RBM22	-0.0607218915413098	0.0225903251161858	33	#969696
RBM3	-0.0614470014001876	0.0923214269918051	32	#969696
RBM34	-0.0315258199556873	0.0105278047553795	61	#969696
RBM39	0.0416724564629596	0.0101886131571972	157	#969696
RCC2	-0.0396494278084661	0.0398069098256313	53	#969696
RECQL	-0.0289925524583137	0.0943695926003117	62	#969696
RPS10	0.0107712063425677	0.075653739827797	105	#969696
RPS19	-0.0415603044236781	0.106314265596012	47	#969696
RPS3A	0.113300622757473	0.00626817542666942	211	#969696
RRP9	0.133935358819977	0.0495643260487667	216	#969696
RTF1	0.0324648294511639	0.0702294178509184	145	#969696
SAFB2	0.0583020429788821	0.147254275268898	178	#969696
SART3	0.0573266027464795	0.0798101168978523	177	#969696
SBDS	0.0659677013204031	0.0285219319509757	187	#969696
SERBP1	0.00855485471681799	0.0213157604136649	102	#969696
SF3A3	0.0174685047543192	0.0833974939777756	122	#969696
SF3B4	0.0203711490571161	0.0695716929353111	130	#969696
SFPQ	0.0452529069662409	0.0892533870837578	165	#969696
SLBP	-0.0883446906086844	0.0548878346244254	17	#969696
SLTM	0.00510767097844566	0.057238757751636	99	#969696
SMN1	0.0613856341394999	0.0425197302332543	183	#969696
SMNDC1	0.043308355871644	0.00189866601460699	161	#969696
SND1	-0.10594965793199	0.0525994481930444	11	#969696
SNRNP200	-0.0043670907742109	0.0206827511142496	86	#969696
SRFBP1	-0.0264185990325228	0.0320674811719455	65	#969696
SRP68	0.00514962763286913	0.075431919217722	100	#969696
SRPK2	0.0158610890664325	0.00674831682805233	118	#969696
SRSF1	0.0213879292470321	0.00479334961070267	132	#969696
SSB	-0.0105769116837485	0.106487027575173	76	#969696
SSRP1	0.0983862059672699	0.014080957252361	207	#969696
STAU1	0.0411421512807143	0.126226436973829	154	#969696
STIP1	0.0155138397537368	0.139904220459931	117	#969696
SUB1	-0.0100896514688467	0.0520019465036004	77	#969696
SUCLG1	0.0406178158485673	0.0541160098662146	153	#969696
SUGP2	0.0480959853352842	0.107579261916035	169	#969696
SUPT6H	0.003829694670922	0.127804849864122	97	#969696
SUPV3L1	-0.105542414849092	0.00188995654024336	12	#969696
TAF15	-0.0729896074381872	0.0316568351175004	26	#969696
TARDBP	-0.188508227082988	0.103492110970877	2	#FB8072
TBRG4	-0.0440434679865854	0.0391421680183717	45	#969696
TFIP11	-0.0492084088689762	0.159062721430297	40	#969696
TIA1	0.0184464445553458	0.0033358632013168	127	#969696
TIAL1	-0.0923791282079084	0.176896188946727	15	#969696
TRIM56	0.0588429032969816	0.00353443492996857	179	#969696
TRIP6	0.0549252365839345	0.0750610659551965	176	#969696
TROVE2	0.0858175625936467	0.0846815062440294	200	#969696
TUFM	0.0455359421772129	0.0265866416893587	166	#969696
U2AF1	-0.0443675273371576	0.0580818997240632	44	#969696
U2AF2	0.000725657466599632	0.0443403318748991	92	#969696
UBE2L3	0.0981792104880702	0.0708218941027619	205	#969696
UCHL5	-0.048899434551578	0.100681468441565	41	#969696
UPF1	-0.0514002554743826	0.152273836625378	39	#969696
UPF2	0.0743506417646658	0.225544403176227	193	#969696
UTP18	0.0279704218867266	0.113228109524305	141	#969696
UTP3	-0.106723444861061	0.0753014221982677	10	#969696
WDR3	-0.0193136592202145	0.0467862409251677	72	#969696
WDR43	0.0354540479058867	0.0139425852202503	149	#969696
WRN	0.0798352722936568	0.0778848972113737	196	#969696
XPO1	-0.0651000425024211	0.075022032775415	29	#969696
XPO5	0.0358433422650952	0.0162258430197464	150	#969696
XRN1	0.0441908056955941	0.110673878070219	162	#969696
XRN2	-0.0410962442993279	0.0700270739026832	49	#969696
YBX3	-0.0150050981396012	0.0394096341814062	74	#969696
YTHDC2	0.105309078061331	0.0921206106481753	210	#969696
ZC3H8	-0.115132690108661	0.216670511421657	9	#969696
ZRANB2	0.013873443739056	0.0632228639255396	114	#969696
